# Single-cell RNA-seq reveals a persistent interferon signature in immune cells from Systemic lupus erythematosus patients with high versus low polygenic risk scores despite antimalarial treatment

**DOI:** 10.64898/2026.03.12.26348018

**Authors:** Ahmed Sayadi, Maija-Leena Eloranta, Nina Oparina, Marcus Wallgren, Elisabeth Skoglund, Martina Frodlund, Christopher Sjöwall, Lars Rönnblom, Dag Leonard

## Abstract

**Objectives:** Patients with Systemic lupus erythematosus (SLE) who carry a high genetic burden often experience more severe disease. To understand the molecular consequences of polygenic risk, we analyzed single-cell gene expression profiles in SLE patients stratified by genetic risk.

**Methods:** Single-cell RNA sequencing (scRNA-seq) was performed on fresh peripheral blood mononuclear cells (PBMCs) from 16 female SLE patients, stratified by a weighted polygenic risk score (PRS), and 6 healthy controls (HCs). All patients were in low disease activity (LLDAS) and treated with antimalarials only. We assessed differential gene expression, interferon (IFN) signatures, transcription factor (TF) activity, and pathway enrichment across groups.

**Results:** Patients with High-PRS had significantly elevated IFN scores compared to HCs (p<0.001), whereas no significant difference was observed between Low-PRS patients and HCs (p>0.05) This pattern held across multiple immune cell types, including T cells, NK cells, and monocytes. Notable genes with increased expression in High-PRS patients included *ISG15* and *USP18* in plasmacytoid dendritic cells (pDCs), and *IFI27* and *RSAD2* in monocytes. IFN-related pathways were enriched in pDCs and monocytes in High-PRS patients, and only in monocytes in Low-PRS patients. TF analysis identified IRF7 and BATF3 as key candidate regulators in High-PRS of both cell types.

**Conclusions:** High polygenic risk in SLE is associated with persistent activation of IFN signaling pathways, indicating that antimalarial treatment alone is insufficient to fully suppress IFN activity, even during remission or low disease activity.
