## Supplementary table 6 for "Single-cell RNA-seq reveals a persistent interferon signature in immune cells from Systemic lupus erythematosus patients with high versus low polygenic risk scores despite antimalarial treatment"

### Sheet: High PRS vs HC
High-PRS vs HCs:
			IFN Type:	B cells			CD4 T cells			CD8 T cells			DC (dendritic cells)			HSPC (hematopoietic stem and progenitor cells)			MAIT (mucosal-associated invariant T cells)			Mono (monocytes)			NK (natural killer cells)			Other			Other T cells			pDC (plasmacytoid dendritic cells)			Platelets
				p_adj	log2 FC		p_adj	log2 FC		p_adj	log2 FC		p_adj	log2 FC		p_adj	log2 FC		p_adj	log2 FC		p_adj	log2 FC		p_adj	log2 FC		p_adj	log2 FC		p_adj	log2 FC		p_adj	log2 FC		p_adj	log2 FC
		IFI27	I / II	5.53957e-08	6.76536		4.59878e-299	6.25049		2.06712e-138	6.90662		1	4.60692		1	0.834417		1.71825e-07	6.00766		4.95069e-91	6.21644		3.34597e-39	5.4429		1	3.18381		1.46503e-11	6.90421		1	2.29228		0.0979925	4.36793
		IFI44L	I / II	5.81063e-221	4.47854		0	3.36599		0	4.1113		1.73001e-23	3.53		0.499736	3.83435		6.8228e-42	3.4445		0	2.90158		0	5.47964		1	2.11052		2.15602e-37	4.19113		3.78152e-14	3.61689		n.d.	n.d.
		USP18	I / II	4.61668e-33	2.50675		2.2559e-218	2.12568		9.89232e-91	1.95267		5.82604e-06	2.78325		1	0.803077		0.0189988	1.27568		3.9904e-198	2.9608		1.35864e-97	2.12967		n.d.	n.d.		9.47005e-09	2.06822		9.35047e-10	3.39846		n.d.	n.d.
		CMPK2	I / II	2.55733e-22	3.09454		3.10321e-139	2.08603		1.18863e-41	1.94524		8.68505e-10	1.19615		1	0.54683		1	0.84585		4.1665e-282	1.9306		1.30098e-41	1.94654		1	0.900469		1	1.6641		1	2.24033		n.d.	n.d.
		RSAD2	I / II	5.18967e-33	3.17157		2.15011e-186	1.83633		3.20497e-80	1.69552		2.99125e-08	1.63996		1	0.628525		0.00207791	1.51624		6.75969e-255	2.3122		2.55607e-70	1.89386		1	0.949952		0.0217589	1.31903		1	3.43193		n.d.	n.d.
		IFIT3	I / II	3.87845e-27	2.11468		1.40038e-208	2.34922		7.5506e-48	1.75513		1.17697e-11	1.99441		1	0.136028		1	2.18842		3.39681e-302	1.9571		1.18183e-40	1.28332		1	0.476762		1	1.67304		1	0.47339		n.d.	n.d.
		IFI44	I / II	1.44666e-103	3.25343		0	1.61051		7.82424e-219	2.03818		1.40687e-21	2.16648		1	1.33874		6.0485e-14	1.17037		0	1.83972		2.12513e-256	2.54222		1	2.01904		4.83274e-17	1.75275		2.44273e-10	2.45549		1	-0.618827
		IFIT1	II	5.29501e-25	2.01163		1.20811e-116	1.4821		1.06962e-22	1.29206		2.96162e-10	2.47793		1	0.299138		1	1.41444		0	2.08215		1.48939e-38	2.03997		1	-1.40621		1	1.23653		1	0.703664		n.d.	n.d.
		MX1	I / II	1.85224e-94	1.65576		0	1.58743		2.40792e-235	1.75682		8.39655e-11	1.39623		1	1.5796		1.47652e-12	1.35501		0	1.69655		0	2.55356		1	1.02568		3.03933e-17	1.31467		5.14101e-07	1.33503		1	0.537461
		EPSTI1	I / II	4.22266e-137	1.50663		0	1.59149		0	1.93102		9.74616e-16	1.18479		1	0.858337		4.64581e-23	1.55945		0	1.87404		1.70058e-267	1.44546		1	0.374882		8.01153e-27	1.2344		1.01757e-10	2.35527		1	-0.150136
		OASL	I / II	0.00117761	2.7322		1.42885e-54	1.19559		2.96904e-27	0.7393		1.53674e-05	1.92353		1	2.70848		1	0.986517		2.82311e-298	2.16738		2.75137e-97	2.12916		1	1.11256		1	0.1107		1	1.86923		n.d.	n.d.
		OAS3	II	2.49544e-10	1.41508		1.44412e-118	1.28253		1.48013e-36	1.21065		8.58883e-07	1.15008		1	1.06672		1	0.612597		1.64756e-293	1.55981		1.92868e-49	2.09228		1	-0.912652		0.0959875	1.27001		1	1.90383		n.d.	n.d.
		NAMPT	II	0.0283218	0.323538		2.27475e-50	0.656567		5.62155e-18	1.0803		5.40726e-16	0.989557		1	0.452652		0.254491	0.446766		0	1.15586		2.90627e-19	0.703101		1	0.420429		1	0.856404		1	0.862664		1	3.15222
		ISG15	I / II	7.21429e-44	1.47716		0	1.58776		6.94335e-180	1.2486		4.78423e-11	2.02663		1	0.454177		3.087e-06	0.832419		0	1.97565		6.11674e-257	1.61078		1	1.88443		1.55915e-09	1.01317		2.09858e-18	3.92776		1	0.8475
		XAF1	I / II	2.78632e-121	1.78206		0	1.35336		4.06468e-245	1.45184		6.57173e-10	1.05877		1	-0.528722		2.17908e-14	1.23161		7.71225e-219	1.0077		1.68373e-185	1.18985		1	-0.355569		2.74608e-16	1.09132		5.28478e-12	2.7941		1	0.113975
		OAS1	I	1.5791e-21	0.893421		4.16882e-299	1.86268		0.048	1.66213		0.00469427	0.79368		1	0.508964		1.76417e-05	1.26683		8.0321e-66	0.567739		1.91156e-129	1.9834		1	2.28152		0.000885465	1.23592		1	0.384315		n.d.	n.d.
		EIF2AK2	I / II	5.50771e-97	1.41455		0	1.0962		3.8741e-198	1.11008		6.80885e-13	0.972978		1	0.436663		1.34973e-10	0.897273		0	1.11861		1.00553e-205	1.21348		n.d.	n.d.		1.23983e-09	0.847749		0.000747471	1.09321		1	1.18975
		NFKBIA	II	4.92224e-20	0.595922		7.20686e-293	0.933996		5.6811e-58	0.7703		1	0.343397		1	0.639345		1.06217e-27	1.28027		0	1.11883		4.09398e-67	0.85825		1	0.346491		0.911022	0.620463		1	0.607437		n.d.	n.d.
		IRF7	I / II	4.74717e-38	1.18112		3.01427e-184	1.16758		1.02695e-69	1.22102		0.000313933	0.478493		1	1.79401		0.209567	0.830213		1.6288e-163	1.00384		1.70173e-123	1.55607		1	0.43509		0.161598	0.800851		1	0.192873		1	1.09072
		TNFAIP3	II	0.0760542	0.504403		0	0.919448		1.0148e-226	1.18647		1	0.502614		1	0.205988		5.5868e-51	1.25367		9.98632e-141	1.12666		2.41378e-198	1.10697		1	1.16245		5.22463e-10	0.741317		n.d.	n.d.		1	-0.158235
For significantly differentially expressed genes the following color highlights applied:
Log2 fold change:
	0.25-0.50
	>0.50-1.00
	>1.00-1.50
	>1.50-2.00
	>2.00-3.00
	>3.00

### Sheet: Low PRS vs HC
Low-PRS vs HCs:
			IFN Type:	B cells			CD4 T cells			CD8 T cells			DC (dendritic cells)			HSPC (hematopoietic stem and progenitor cells)			MAIT (mucosal-associated invariant T cells)			Mono (monocytes)			NK (natural killer cells)			Other			Other T cells			pDC (plasmacytoid dendritic cells)			Platelets
				p_adj	log2 FC		p_adj	log2 FC		p_adj	log2 FC		p_adj	log2 FC		p_adj	log2 FC		p_adj	log2 FC		p_adj	log2 FC		p_adj	log2 FC		p_adj	log2 FC		p_adj	log2 FC		p_adj	log2 FC		p_adj	log2 FC
		IFI27	I / II	1	4.84226		9.58991e-42	3.04675		3.59803e-12	3.22147		1	3.22795		1	2.90563		n.d.	n.d.		9.10095e-13	3.89267		1	1.67017		2.40077e-23	4.60776		1	2.73895		1	1.0946		1	2.74009
		IFI44L	I / II	2.56199e-151	3.76509		2.36786e-200	1.56021		2.14888e-63	1.87983		1.04195e-06	2.35752		1	2.94577		1	0.312505		1.34188e-257	1.92005		1.33174e-81	3.22766		1	1.99987		0.0206251	1.91647		1	1.92902		n.d.	n.d.
		USP18	I / II	0.000280252	1.07111		1.05295e-27	0.902868		1.68425e-19	1.03972		1	1.30574		1	2.00013		1	0.653148		1.37272e-38	1.65661		2.3118e-06	0.765088		1	2.48302		1	1.01442		1	1.07282		n.d.	n.d.
		CMPK2	I / II	0.000670287	2.01009		3.92135e-16	0.867658		0.00462429	0.854612		1	0.316256		1	-0.178949		1	0.320349		1.94485e-47	0.954444		0.00621028	0.88455		1	0.178938		1	1.19194		1	1.24863		n.d.	n.d.
		RSAD2	I / II	3.17781e-10	2.37569		5.08598e-28	0.791377		1.77274e-11	0.796679		1	0.718371		1	0.299671		1	0.35232		6.69628e-30	0.818357		0.00609932	0.684094		1	1.28237		n.d.	n.d.		1	2.55736		n.d.	n.d.
		IFIT3	I / II	6.63153e-06	1.22062		1.23076e-12	0.695023		0.00225653	0.688215		1	0.80204		1	-1.04959		1	0.441974		1.12939e-36	0.739364		1	0.328565		1	1.21408		1	0.395135		1	-0.4618		n.d.	n.d.
		IFI44	I / II	3.42491e-44	2.47358		8.12521e-24	0.426574		2.51651e-38	0.94891		0.0355857	1.08951		1	0.401495		1	0.168458		5.96607e-123	1.02009		1.33174e-81	3.22766		1	1.73891		0.665809	0.672136		1	1.06933		1	-0.981644
		IFIT1	II	4.54544e-07	1.37982		1	0.11466		1	0.380342		0.274573	1.78126		1	-1.25347		n.d.	n.d.		2.18309e-48	0.910723		1	0.738472		n.d.	n.d.		1	-0.251393		1	0.423377		n.d.	n.d.
		MX1	I / II	6.84756e-40	1.1356		1.23338e-62	0.580483		2.64151e-18	0.61975		1	0.456459		1	0.79857		1	0.151015		1.65427e-44	0.656123		5.85501e-19	1.0661		1	0.254606		1	0.310462		1	0.303625		n.d.	n.d.
		EPSTI1	I / II	7.8673e-42	0.900036		4.41337e-36	0.359966		6.01625e-29	0.560754		1	0.503542		1	0.222087		1	0.310144		5.86331e-173	1.15462		2.52643e-07	0.353038		n.d.	n.d.		1	0.183302		1	0.924384		1	-0.459662
		OASL	I / II	n.d.	n.d.		1	0.138609		2.01244e-08	0.457688		1	1.0514		1	1.69187		1	0.438822		6.92902e-53	1.10921		1.38384e-12	0.973845		1	-0.548382		1	-0.836075		1	0.413227		n.d.	n.d.
		OAS3	II	0.000168696	1.05665		7.97582e-22	0.60591		5.65582e-06	0.662384		1	0.511907		1	0.399564		1	-0.194141		2.71964e-54	0.81294		4.77634e-06	0.974633		1	0.529238		1	0.278595		1	1.2189		n.d.	n.d.
		NAMPT	II	1	0.128538		6.41781e-10	0.205371		1	0.105882		3.44193e-05	0.661326		n.d.	n.d.		n.d.	n.d.		0	1.04152		0.562092	0.587394		1	0.527154		1	0.19171		1	0.379872		1	2.94672
		ISG15	I / II	0.0113285	0.49669		5.28883e-67	0.469633		0.00132117	0.225913		1	0.923166		1	-0.42127		n.d.	n.d.		5.18791e-39	0.585367		0.258425	0.246043		1	3.09876		1	0.167279		1	1.41649		n.d.	n.d.
		XAF1	I / II	1.25429e-54	1.35791		1.03156e-100	0.610322		3.04499e-49	0.681148		0.873934	0.699301		1	-0.319521		1	0.116601		3.70021e-36	0.494293		4.12945e-18	0.519951		n.d.	n.d.		0.507816	0.505682		1	0.835521		1	-0.549018
		OAS1	I	1.75347e-06	0.598752		7.29619e-21	0.498989		0.000203454	0.499458		1	0.372301		1	0.203966		1	0.312166		2.48612e-09	0.265672		4.6492e-06	0.630822		1	1.27338		1	-0.264558		1	-0.149907		n.d.	n.d.
		EIF2AK2	I / II	8.67361e-41	0.99988		2.65748e-75	0.434906		1.21709e-44	0.519656		1	0.423934		1	0.46961		1	0.183262		6.35072e-64	0.54048		6.73189e-17	0.45373		1	0.550108		1	0.108734		1	0.285904		1	0.545594
		NFKBIA	II	1	0.187739		6.01151e-53	0.436936		1.09508e-43	0.719447		n.d.	n.d.		1	1.15532		6.93172e-07	0.837191		1.83883e-90	0.600258		2.66309e-06	0.391639		1	-0.224379		0.000698478	0.868029		1	0.290139		1	0.257051
		IRF7	I / II	2.91444e-05	0.567747		2.78885e-28	0.496822		6.09124e-09	0.494328		1	-0.271957		1	0.512443		1	0.375593		1.24618e-12	0.305452		1.14073e-06	0.493474		1	-0.737156		1	0.549654		1	0.1137		n.d.	n.d.
		TNFAIP3	II	1	0.230575		1.83623e-28	0.219383		3.59243e-155	0.978681		1	0.319389		n.d.	n.d.		2.63137e-12	0.869469		4.60819e-64	0.837708		1.95759e-30	0.637593		1	0.474511		2.65071e-06	0.877571		1	-0.246832		1	-0.409425
For significantly differentially expressed genes the following color highlights applied:
Log2 fold change:
	0.25-0.50
	>0.50-1.00
	>1.00-1.50
	>1.50-2.00
	>2.00-3.00
	>3.00

### Sheet: High PRS vs Low PRS
High PRS vs Low PRS:
			IFN Type:	B cells			CD4 T cells			CD8 T cells			DC (dendritic cells)			HSPC (hematopoietic stem and progenitor cells)			MAIT (mucosal-associated invariant T cells)			Mono (monocytes)			NK (natural killer cells)			Other			Other T cells			pDC (plasmacytoid dendritic cells)			Platelets
				p_adj	log2 FC		p_adj	log2 FC		p_adj	log2 FC		p_adj	log2 FC		p_adj	log2 FC		p_adj	log2 FC		p_adj	log2 FC		p_adj	log2 FC		p_adj	log2 FC		p_adj	log2 FC		p_adj	log2 FC		p_adj	log2 FC
		IFI27	I / II	0.0030324	1.9231		1.17638e-193	3.20374		1.99618e-148	3.68515		1	1.37897		1	-2.07122		0.0770477	5.99153		2.41739e-52	2.32377		6.70384e-16	3.77272		4.89206e-40	-1.42394		1.41981e-12	4.16526		1	1.19768		1	1.62784
		IFI44L	I / II	5.93257e-13	0.713456		0	1.80578		0	2.23147		0.148979	1.17248		1	0.888588		3.63651e-18	3.132		1.8107e-141	0.981534		6.66332e-162	2.25199		1	0.110644		5.67551e-26	2.27466		0.000138653	1.68788		n.d.	n.d.
		USP18	I / II	1.41667e-17	1.43564		2.24096e-113	1.22281		2.04344e-42	0.912954		1	1.47752		1	-1.19705		1	0.622531		1.03768e-83	1.30419		1.24046e-30	1.36458		1	-1.04605		0.0390402	1.0538		0.0422839	2.32564		n.d.	n.d.
		CMPK2	I / II	2.11508e-08	1.08445		9.77292e-73	1.21837		5.5639e-28	1.09063		0.0219498	0.879894		1	0.72578		1	0.525501		1.32704e-104	0.97616		8.3688e-09	1.06199		1	0.721531		1	0.47216		1	0.991697		n.d.	n.d.
		RSAD2	I / II	2.04e-08	0.795882		6.38914e-83	1.04496		8.5915e-45	0.898846		1	0.921593		1	0.328854		1	1.16392		5.95221e-118	1.49384		1.88914e-21	1.20976		1	-0.332416		0.00168817	1.36889		n.d.	n.d.		n.d.	n.d.
		IFIT3	I / II	6.62331e-07	0.894056		6.52406e-143	1.6542		6.16255e-34	1.06692		0.0111746	1.19237		1	1.18562		1	1.74645		1.49023e-134	1.21773		3.52917e-18	0.95475		1	-0.737319		1	1.27791		1	0.93519		n.d.	n.d.
		IFI44	I / II	2.95242e-19	0.779851		8.73495e-249	1.18393		2.45568e-120	1.08927		0.00117911	1.07697		1	0.93725		0.000334538	1.00191		1.65473e-111	0.819626		1.31208e-63	1.35093		1	0.280131		6.59622e-06	1.08062		0.32388	1.38615		1	0.362817
		IFIT1	II	0.000172701	0.63181		1.92432e-111	1.36744		3.26342e-19	0.911718		1	0.696669		1	1.55261		1	1.34852		6.58818e-126	1.17143		2.86342e-16	1.3015		1	-1.34756		1	1.48792		1	0.280287		n.d.	n.d.
		MX1	I / II	1.09912e-10	0.520162		6.86284e-235	1.00695		5.9277e-180	1.13707		6.0898e-05	0.939769		1	0.781029		0.00632775	1.20399		2.05562e-230	1.04043		2.23736e-110	1.48746		1	0.771075		2.33748e-10	1.00421		0.0141537	1.03141		1	1.44863
		EPSTI1	I / II	1.70368e-30	0.606592		0	1.23153		1.33431e-299	1.37026		0.00141702	0.681246		1	0.63625		1.00004e-06	1.24931		2.5356e-141	0.719418		2.52493e-117	1.09243		1	0.405591		4.10641e-17	1.0511		0.00118586	1.43089		1	0.309525
		OASL	I / II	0.0125479	1.50412		1.44652e-46	1.05698		0.000892407	0.281612		1	0.872128		1	1.01661		1	0.547695		9.75092e-112	1.05816		3.41023e-22	1.15532		1	1.66094		1	0.946775		1	1.456		n.d.	n.d.
		OAS3	II	1	0.358429		4.6729e-42	0.676615		1.49613e-14	0.548267		1	0.63817		1	0.667152		1	0.806738		8.13671e-95	0.746872		3.06948e-09	1.11764		1	-1.44189		1	0.991412		1	0.684924		n.d.	n.d.
		NAMPT	II	1	0.195		1.60342e-12	0.451196		5.18102e-10	0.974417		1	0.328231		1	0.550516		1	0.458592		1.80817e-22	0.114336		1	0.115707		1	-1.44189		1	0.664693		1	0.482792		1	0.2055
		ISG15	I / II	1.3556e-22	0.980473		7.74843e-235	1.11813		2.50555e-168	1.02269		0.846805	1.10347		1	0.875447		0.0583757	0.787256		6.25334e-235	1.39028		2.88631e-135	1.36474		0.056921	-1.21432		0.00141406	0.845891		1.47124e-05	2.51127		1	0.759136
		XAF1	I / II	3.76131e-11	0.424145		2.27445e-193	0.743043		9.46058e-111	0.770687		1	0.359465		1	-0.209201		1.64883e-05	1.11501		6.33055e-70	0.513406		4.71611e-47	0.669894		1	-0.316017		0.000705042	0.585641		7.6453e-05	1.95857		1	0.662993
		OAS1	I	1	0.29467		6.71465e-194	1.36369		1.1897e-87	1.16268		1	0.421379		1	0.304998		1	0.954663		1.91955e-18	0.302067		1.23205e-45	1.35258		1	1.00814		1.46555e-07	1.50047		1	0.534222		n.d.	n.d.
		EIF2AK2	I / II	5.27067e-10	0.414675		1.42098e-172	0.661293		1.07884e-78	0.590428		0.00455824	0.549044		n.d.	n.d.		0.0072106	0.714011		4.35285e-106	0.578127		4.06247e-59	0.75975		1	-0.476723		3.8382e-07	0.739015		0.066513	0.807302		1	0.644155
		NFKBIA	II	1.65132e-10	0.408183		1.05053e-104	0.497061		n.d.	n.d.		1	0.343665		1	-0.515977		1	0.443082		4.46931e-108	0.518573		1.08861e-12	0.466611		1	0.57087		1	-0.247566		1	0.317298		1	-0.217153
		IRF7	I / II	4.36688e-13	0.613376		3.26376e-76	0.670761		1.13862e-37	0.726696		0.409892	0.75045		1	1.28157		1	0.45462		6.29402e-81	0.698386		3.71935e-40	1.06259		1	1.17225		1	0.251198		n.d.	n.d.		1	1.02713
		TNFAIP3	II	1	0.273827		2.35897e-244	0.700066		1.68099e-08	0.207784		1	0.183225		1	0.278264		0.00194399	0.384206		1.55219e-06	0.288954		1.85787e-33	0.469377		1	0.687935		1	-0.136254		1	0.303473		1	0.251191
For significantly differentially expressed genes the following color highlights applied:
Log2 fold change:
	0.25-0.50
	>0.50-1.00
	>1.00-1.50
	>1.50-2.00
	>2.00-3.00
	>3.00
