## Supplementary table 7 for "Single-cell RNA-seq reveals a persistent interferon signature in immune cells from Systemic lupus erythematosus patients with high versus low polygenic risk scores despite antimalarial treatment"

### Sheet: Sheet1
Publication ID	Higher similarity group (by p-value)	High-PRS vs HCs (top 100 up DEGs)	Low-PRS vs HCs (top 100 up DEGs)	Publication title
PMC10011749	Low-PRS/HCs	mmc6.xlsx (106.0, 3.0e-46)	mmc6.xlsx (112.5, 4.1e-49)	Cytotoxic CD161−CD8+ TEMRA cells contribute to the pathogenesis of systemic lupus erythematosus
PMC10151360	Low-PRS/HCs	mmc8.xlsx (7.2, 3.0e-35)	mmc8.xlsx (9.0, 3.7e-53)	Transcriptomic analysis of B cells suggests that CD70 and LY9 may be novel features in patients with systemic lupus erythematosus
PMC10258330	High-PRS/HCs	Table_2.xlsx (121, 1.4e-44)	Table_2.xlsx (118.3, 1.3e-42)	Cuproptosis-related gene identification and immune infiltration analysis in systemic lupus erythematosus
PMC11109438	Low-PRS/HCs	Table_4.xlsx (61, 3.4e-40)	Table_4.xlsx (62.0, 1.5e-40),	Single-cell transcriptomic analysis of hematopoietic progenitor cells from patients with systemic lupus erythematosus reveals interferon-inducible reprogramming in early progenitors
PMC11252280	High-PRS/HCs	41525_2024_420_MOESM2_ESM.xlsx (63.7, 9.2e-44)	41525_2024_420_MOESM2_ESM.xlsx (58.6, 2.4e-38)	Molecular subtypes explain lupus epigenomic heterogeneity unveiling new regulatory genetic risk variants
PMC11343705	High-PRS/HCs	41390_2024_3135_MOESM4_ESM.xlsx (45.4, 1.7e-44)	41390_2024_3135_MOESM4_ESM.xlsx (40.9, 7.3e-38)	DNA methylation of IFI44L as a potential blood biomarker for childhood-onset systemic lupus erythematosus
PMC11693870	High-PRS/HCs	Supplementary_Table_S5.xlsx (114, 2.0e-52)	Supplementary_Table_S5.xlsx (104.6, 3.2e-46)	SPATS2L is a positive feedback regulator of the type I interferon signaling pathway and plays a vital role in lupus: SPATS2L in SLE: a crucial IFN signaling regulator
PMC12161385	High-PRS/HCs	lupus-12-1-s001.pdf (120.5, 2.0e-37)	lupus-12-1-s001.pdf (117.2, 2.5e-35)	Next generation sequencing analysis reveals complex genetic architecture of childhood-onset systemic lupus erythematosus
PMC12214091	Low-PRS/HCs	12672_2025_3046_MOESM2_ESM.xlsx (52.6, 3.6e-41)	12672_2025_3046_MOESM2_ESM.xlsx (53.8, 1.5e-41)	The mediating factors between systemic lupus erythematosus and prostate cancer risk: a two-step Mendelian randomization and transcriptome analysis
PMC3738443	High-PRS/HCs	pgen.1003678.s008.docx (93.1, 6.7e-41)	pgen.1003678.s008.docx (87.5, 4.6e-37)	Genome-Wide DNA Methylation Analysis of Systemic Lupus Erythematosus Reveals Persistent Hypomethylation of Interferon Genes and Compositional Changes to CD4+ T-cell Populations
PMC4227297	High-PRS/HCs	ar4609-S2.docx (121.3, 4.8e-50)	ar4609-S2.docx (115.1, 7.6e-46)	Inflammatory expression profiles in monocyte-to-macrophage differentiation in patients with systemic lupus erythematosus and relationship with atherosclerosis
PMC4508022	High-PRS/HCs	pone.0129813.s005.xlsx (77.2, 2.1e-43), pone.0129813.s003.xlsx (53.6, 2.3e-34)	pone.0129813.s005.xlsx (73.2, 1.1e-39)	Genome-Wide Assessment of Differential DNA Methylation Associated with Autoantibody Production in Systemic Lupus Erythematosus
PMC4636226	Low-PRS/HCs	pone.0141171.s004.xls (25.1, 4.6e-38), pone.0141171.s005.xls (61.1, 6.2e-33)	pone.0141171.s004.xls (29.9, 2.6e-48), pone.0141171.s005.xls (75.9, 3.0e-32)	T Cell Transcriptomes Describe Patient Subtypes in Systemic Lupus Erythematosus
PMC4942934	High-PRS/HCs	13075_2016_1050_MOESM1_ESM.xlsx (11.4, 7.7e-35)	13075_2016_1050_MOESM1_ESM.xlsx (12.1, 2.9e-34)	Whole-genome transcription and DNA methylation analysis of peripheral blood mononuclear cells identified aberrant gene regulation pathways in systemic lupus erythematosus
PMC5133406	Low-PRS/HCs	lupus-2016-000159suppl_Table.xls (76.3, 2.0e-35)	lupus-2016-000159suppl_Table.xls (81.3, 8.2e-38)	Molecular signatures in systemic lupus erythematosus: distinction between disease flare and infection
PMC5346251	Low-PRS/HCs	13075_2017_1263_MOESM1_ESM.xlsx (25.3, 1.2e-41)	13075_2017_1263_MOESM1_ESM.xlsx (27.2, 2.1e-45)	Support for phosphoinositol 3 kinase and mTOR inhibitors as treatment for lupus using in-silico drug-repurposing analysis
PMC6062988	High-PRS/HCs	13075_2018_1649_MOESM1_ESM.xlsx (86.3, 9.9e-42)	13075_2018_1649_MOESM1_ESM.xlsx (81.3, 8.2e-38)	The plasma biomarker soluble SIGLEC-1 is associated with the type I interferon transcriptional signature, ethnic background and renal disease in systemic lupus erythematosus
PMC6478921	High-PRS/HCs	42003_2019_382_MOESM4_ESM.xlsx (42.0, 2.3e-43)	42003_2019_382_MOESM4_ESM.xlsx (36.1, 5.0e-40)	Gene expression analysis delineates the potential roles of multiple interferons in systemic lupus erythematosus
PMC6585752	High-PRS/HCs	ART-69-643-s002.xlsx (35.4, 2.4e-43)	ART-69-643-s002.xlsx (34.1, 1.9e-40)	Gene Expression and Pharmacodynamic Changes in 1,760 Systemic Lupus Erythematosus Patients From Two Phase III Trials of BAFF Blockade With Tabalumab
PMC6667780	High-PRS/HCs	lupus-2019-000328supp001.docx (74.5, 2.3e-41)	lupus-2019-000328supp001.docx (67.6, 1.3e-35)	Plucked hair follicles from patients with chronic discoid lupus erythematosus show a disease-specific molecular signature
PMC6715644	High-PRS/HCs	41467_2019_11845_MOESM3_ESM.xlsx (56.0, 1.4e-40), 41467_2019_11845_MOESM2_ESM.xlsx (52.6, 9.4e-40)	41467_2019_11845_MOESM3_ESM.xlsx (49.3, 2.0e-33), 41467_2019_11845_MOESM2_ESM.xlsx (46.3, 1.0e-32)	A phenotypic and genomics approach in a multi-ethnic cohort to subtype systemic lupus erythematosus
PMC6726437	High-PRS/HCs	NIHMS1526529-supplement-Supplementary_Table_6.xlsx (53.1, 4.9e-37)	NIHMS1526529-supplement-Supplementary_Table_6.xlsx (50.2, 1.2e-33)	The immune cell landscape in kidneys of patients with lupus nephritis
PMC6886858	High-PRS/HCs	pone.0225651.s001.xlsx (27.2, 7.8e-43), pone.0225651.s003.xlsx (39.5, 1.9e-33), pone.0225651.s002.xlsx (38.7, 3.3e-33)	pone.0225651.s001.xlsx (25.0, 5.1e-37)	A Bayesian gene network reveals insight into the JAK-STAT pathway in systemic lupus erythematosus
PMC7442743	High-PRS/HCs	NIHMS1605899-supplement-1.xlsx (80-7, 8.2e-60)	NIHMS1605899-supplement-1.xlsx (75.9, 1.2e-54)	Mapping Systemic Lupus Erythematosus heterogeneity at the single-cell level
PMC7455079	High-PRS/HCs	jciinsight-5-140380-s227.xlsx (28.5, 3.3e-41)	jciinsight-5-140380-s227.xlsx (27.5, 1.9e-38)	Patient ancestry significantly contributes to molecular heterogeneity of systemic lupus erythematosus
PMC7586164	High-PRS/HCs	7176515.f1.xls (47.8, 9.6e-36)	7176515.f1.xls (47.0, 3.0e-34)	IFN-γ Mediates the Development of Systemic Lupus Erythematosus
PMC7787485	High-PRS/HCs	abd7600_Data_file_S1.xlsx (52.6, 6.4e-37)	abd7600_Data_file_S1.xlsx (49.7, 1.6e-33)	Gene expression signatures of target tissues in type 1 diabetes, lupus erythematosus, multiple sclerosis, and rheumatoid arthritis
PMC8012390	Low-PRS/HCs	41467_2021_22312_MOESM4_ESM.xlsx (33.9, 1.6e-36)	41467_2021_22312_MOESM4_ESM.xlsx (18.4, 8.7e-41)	Type I interferons affect the metabolic fitness of CD8+ T cells from patients with systemic lupus erythematosus
PMC8015858	High-PRS/HCs	supp_gr.265249.120_Supplemental_Table_S8.xlsx (25.9, 3.7e-43)	supp_gr.265249.120_Supplemental_Table_S8.xlsx (23.1, 6.8e-36)	Multi–cell type gene coexpression network analysis reveals coordinated interferon response and cross–cell type correlations in systemic lupus erythematosus
PMC8318865	Low-PRS/HCs	mmc5.xlsx (34.8, 3.8e-33)	mmc5.xlsx (35.5, 1.8e-33)	Expression characteristics of interferon-stimulated genes and possible regulatory mechanisms in lupus patients using transcriptomics analyses
PMC9089784	High-PRS/HCs	jciinsight-7-156341-s030.xlsx (53.1, 4.9e-37)	jciinsight-7-156341-s030.xlsx (50.2, 1.2e-33)	Single-cell transcriptomics reveals distinct effector profiles of infiltrating T cells in lupus skin and kidney
